# Overall and sex-specific effect of berberine for dyslipidemia: systematic review and meta-analysis of placebo-controlled trials

**DOI:** 10.1101/2022.06.20.22276676

**Authors:** Joseph E Blais, Xin Huang, Jie V Zhao

## Abstract

**Background:** Berberine is a nutraceutical that may improve lipid profiles. Berberine may also affect sex hormones and exert sex-specific effects, which has been overlooked.

**Objectives:** To comprehensively review the efficacy and safety of lipid-lowering effect of berberine with consideration of potential sex disparity.

**Methods:** Eligible studies were randomized controlled trials in adults that compared berberine versus placebo and measured blood lipids or lipoproteins. Studies were identified from Medline, Embase, Wanfang, CNKI, two clinical trial registries and previous systematic reviews. Mean differences (MD) were estimated using inverse variance weighting with random effects models. Risk of bias was assessed using the Cochrane risk of bias tool for randomized trials.

**Results:** 16 studies were included with treatment of 4 to 24 weeks. Berberine reduced low-density lipoprotein (LDL) cholesterol (−0.45 mmol/L, 95% CI -0.60 to -0.31, 12 studies, n=1,224), total cholesterol (−0.47 mmol/L, 95% CI -0.61 to -0.33, 15 studies, n=1,397), triglycerides (−0.32 mmol/L, 95% CI -0.44 to -0.19, 16 studies, n=1,421) and apolipoprotein B (−0.25 mg/dL, 95% CI -0.40 to -0.11, 2 studies, n=127). Berberine increased high-density lipoprotein (HDL) cholesterol by 0.06 mmol/L (95% CI 0.00 to 0.12, 13 studies, n=1,248). Notably, the effect on HDL cholesterol was different in women (0.11 mmol/L, 95% CI 0.09 to 0.13) from that in men (−0.07 mmol/L, 95% CI -0.16 to 0.02). Gastrointestinal adverse events were the most frequently reported adverse events.

**Conclusions:** Berberine decreased LDL cholesterol, triglycerides, and apolipoprotein B, with a potential sex-specific effect on HDL cholesterol. Large-scale trials considering sex disparity are required.
