## Supplementary material for "Overall and sex-specific effect of berberine for dyslipidemia: systematic review and meta-analysis of placebo-controlled trials": Table 1

### Sheet: Sheet1
Study Name	Country	Funding source	Trial Registration	Intervention				Number of participants randomized	Study population	Participant baseline characteristics¹											Outcomes
				Description	Dose	Frequency	Duration			Age Berberine	Age Placebo	Female Berberine (%)	Female Placebo (%)	Male Berberine (%)	Male Placebo (%)	Ethnicity	BMI Berberine	BMI Placebo	Lipids Berberine	Lipids Placebo
Kong 2004	China, mainland	Government	Not registered	Berberine hydrochloride	500 mg	Twice daily	12 w	91	Hypercholesterolemia (TC > 5.2 mmol/L)	55.5 (9.5)	56.7 (10.5)	44.44	39.29	55.56	60.71	Asian (Chinese)	Not reported	Not reported	TC: 5.7 (1.1) mmol/L LDL-C: 3.5 (1.1) mmol/L HDL-C: 1.2 (0.4) mmol/L TG: 2.1 (1.6) mmol/L ApoB: Not reported	TC: 5.8 (1.2) mmol/L LDL-C: 3.7 (0.9) mmol/L HDL-C: 1.2 (0.6) mmol/L TG: 2.1 (0.7) mmol/L ApoB: Not reported	Efficacy: TC, LDL-C, HDL-C, TG AE: Yes
Zhang 2008	China, mainland	Government; Not for profit	ClinicalTrials.gov NCT00462046	Berberine	500 mg	Twice daily	12 w	116	Newly diagnosed type 2 diabetes mellitus with dyslipidemia (TG > 1.7 mmol/L, TC > 5.2 mmol/L, or LDL-C > 2.6 mmol/L)	51.0 (9.0)	51.0 (10.0)	48.28	40.38	51.72	59.62	Asian (Chinese)	25.2 (3.1)	25.9 (3.8)	TC: 5.3 (1.0) mmol/L LDL-C: 3.2 (0.8) mmol/L HDL-C: 1.3 (0.5) mmol/L TG: 2.5 (2.0) mmol/L ApoB: Not reported	TC: 5.4 (0.9) mmol/L LDL-C: 3.4 (0.7) mmol/L HDL-C: 1.3 (0.3) mmol/L TG: 2.0 (0.9) mmol/L ApoB: Not reported	Efficacy: TC, LDL-C, HDL-C, TG AE: Yes
Deng 2012	China, mainland	Not reported	Not registered	Purified berberine	300 mg	Three times daily	9 w	62	Women with PCOS and insulin resistance	25.7 (2.7)	26.8 (2.6)	100	100	0	0	Asian (Chinese)	25.6 (1.6)	24.9 (1.7)	TC: 5.2 (0.7) mmol/L LDL-C: Not reported HDL-C: Not reported TG: 2.4 (0.3) mmol/L ApoB: Not reported	TC: 5.2 (0.6) mmol/L LDL-C: Not reported HDL-C: Not reported TG: 2.3 (0.2) mmol/L ApoB: Not reported	Efficacy: TC, TG AE: Yes
Wei 2012	China, mainland	None	Not registered	Berberine hydrochloride (Northeast General Pharmaceutical Factory, Harbin, China)	500 mg	Three times daily	12 w	64	Women with PCOS	25.7 (2.7)	26.8 (2.6)	100	100	0	0	Asian (Chinese)	25.6 (1.6)	24.9 (1.7)	TC: 5.9 (0.4) mmol/L LDL-C: 4.2 (0.6) mmol/L HDL-C: 1.1 (0.1) mmol/L TG: 2.4 (0.3) mmol/L ApoB: Not reported	TC: 5.7 (0.5) mmol/L LDL-C: 4.3 (0.5) mmol/L HDL-C: 1.1 (0.1) mmol/L TG: 2.3 (0.2) mmol/L ApoB: Not reported	Efficacy: TC, LDL-C, HDL-C, TG AE: Yes
Derosa 2013	Italy	None	Not registered	Berberine	500 mg	Twice daily	12 w	141	Healthy adults with hypercholesterolemia (TC 5.2 to 6.2 mmol/L and with TG < 4.5 mmol/L)	53.0 (11.0)	54.0 (12.0)	50.7	50	49.3	50	non-Asian (Caucasian)	25.4 (1.7)	25.8 (1.8)	TC: 5.5 (0.3) mmol/L LDL-C: 4.1 (0.3) mmol/L HDL-C: 1.0 (0.1) mmol/L TG: 1.0 (0.3) mmol/L ApoB: Not reported	TC: 5.6 (0.4) mmol/L LDL-C: 4.1 (0.3) mmol/L HDL-C: 1.1 (0.2) mmol/L TG: 1.0 (0.3) mmol/L ApoB: Not reported	Efficacy: TC, LDL-C, HDL-C, TG AE: Yes
Perez-Rubio 2013	Mexico	None	Not registered	Berberine hydrochloride (Shanghai Brightol International Co., Ltd.)	500 mg	Three times daily	12 w	24	Diabetes and newly diagnosed metabolic syndrome	38.1 (2.7)	36.9 (3.0)	58.33	58.33	41.67	41.67	non-Asian (Mexican)	36.1 (2.3)	34.2 (3.6)	TC: Not reported LDL-C: Not reported HDL-C: 1.1 (0.4) mmol/L TG: 2.4 (0.7) mmol/L ApoB: Not reported	TC: Not reported LDL-C: Not reported HDL-C: 1.0 (0.2) mmol/L TG: 2.1 (0.7) mmol/L ApoB: Not reported	Efficacy: HDL-C, TG AE: Yes
An 2014	China, mainland	Government; Institutional	Not registered	Berberine hydrochloride	500 mg	Three times daily	12 w	100	Infertile women with PCOS scheduled to undergo in-vitro fertilization or intracytoplasmic sperm injection	28.2 (3.8)	28.4 (4.0)	100	100	0	0	Asian (Chinese)	24.6 (3.1)	24.2 (3.2)	TC: 5.7 (0.5) mmol/L LDL-C: 4.3 (0.6) mmol/L HDL-C: 1.1 (0.1) mmol/L TG: 2.3 (0.3) mmol/L ApoB: Not reported	TC: 5.7 (0.5) mmol/L LDL-C: 4.3 (0.5) mmol/L HDL-C: 1.1 (0.1) mmol/L TG: 2.3 (0.2) mmol/L ApoB: Not reported	Efficacy: TC, LDL-C, HDL-C, TG AE: Yes
Li 2016	China, mainland	Institutional	Not registered	Berberine hydrochloride	300 mg	Three times daily	12 w	68	Schizophrenia on treatment with olanzapine	39.1 (9.5)	37.5 (10.7)	41.94	53.13	58.06	46.87	Asian (Chinese)	25.8 (2.7)	25.0 (3.0)	TC: 5.0 (1.1) mmol/L LDL-C: 2.9 (0.7) mmol/L HDL-C: 1.2 (0.3) mmol/L TG: 1.9 (0.8) mmol/L ApoB: 1.1 (0.2) g/L	TC: 5.0 (1.1) mmol/L LDL-C: 2.6 (0.6) mmol/L HDL-C: 1.2 (0.5) mmol/L TG: 1.7 (0.7) mmol/L ApoB: 1.0 (0.2)	Efficacy: TC, LDL-C, HDL-C, TG, ApoB AE: Yes
Wang 2016	China, mainland	Institutional	Not registered	Purified berberine	300 mg	Three times daily	12 w	97	Patients with mild hyperlipidemia (TC 5.2 to 6.2 mmol/L and TG <2.2 mmol/L)	56.0 (9.0)		52.58		47.42		Asian (Chinese)	24.3 (1.5)	24.3 (1.5)	TC: 5.6 (0.3) mmol/L LDL-C: 4.0 (0.2) mmol/L HDL-C: 1.0 (0.03) mmol/L TG: 1.0 (0.3) mmol/L ApoB: Not reported	TC: 5.8 (0.4) mmol/L LDL-C: 4.0 (0.2) mmol/L HDL-C: 1.1 (0.1) mmol/L TG: 1.0 (0.3) mmol/L ApoB: Not reported	Efficacy: TC, LDL-C, HDL-C, TG AE: Yes
Zhang 2016	China, mainland	Institutional	Not registered	Purified berberine	300 mg	Three times daily	12 w	69	Schizophrenia on treatment with risperidone	40.1 (9.40)	40.2 (12.2)	54.84	54.44	45.16	45.45	Asian (Chinese)	Not reported	Not reported	Not reported	Not reported	Efficacy: TC, TG, ApoB AE: Yes
Zhu 2016	China, mainland	Government	Not registered	Purified berberine	300 mg	Three times daily	9 w	50	Women with obesity and PCOS	48.4 (8.5)	47.7 (8.3)	100	100	0	0	Asian (Chinese)	25.5 (1.6)	25.7 (1.5)	TC: 5.2 (0.7) mmol/L LDL-C: Not reported HDL-C: Not reported TG: 2.4 (0.3) mmol/L ApoB: Not reported	TC: 5.2 (0.7) mmol/L LDL-C: Not reported HDL-C: Not reported TG: 2.3 0.2) mmol/L ApoB: Not reported	Efficacy: TC, TG AE: Yes
Rashidi 2018	Iran	Institutional	Not registered	Berberine	500 mg	Twice daily	4 w	84	Type 2 diabetes mellitus for less than 10 years and treated with oral hypoglycemic agents	50.2 (4.2)	45.1 (9.6)	65	54.5	35	45.5	Asian (Iranian)	29.8 (4.1)	29.1 (5.1)	TC: 4.7 (1.1) mmol/L LDL-C: 2.8 (1.0) mmol/L HDL-C: 1.1 (0.2) mmol/L TG: 2.0 (1.6) mmol/L ApoB: Not reported	TC: 4.8 (1.2) mmol/L LDL-C: 2.7 (0.9) mmol/L HDL-C: 1.1 (0.2) mmol/L TG: 2.1 (1.0) mmol/L ApoB: Not reported	Efficacy: TC, LDL-C, HDL-C, TG AE: Yes
Zhang 2020	China, mainland	Government	ClinicalTrials.gov NCT02861261	Berberine produced by industrialized synthesis (Northeast Pharmaceutical Group Co., Ltd)	600 mg	Twice daily	12 w	201	Newly diagnosed type 2 diabetes mellitus not treated with antidiabetic drugs	53 (42-61)*	54 (46-61)*	40	41	60	59	Asian (Chinese)	25.7 (3.4)	26.2 (3.4)	TC: 5.0 (1.1) mmol/L LDL-C: 3.2 (0.9) mmol/L HDL-C: 1.2 (0.3) mmol/L TG: 1.5 (1.1, 2.3)* ApoB: Not reported	TC: 5.2 (1.0) mmol/L LDL-C: 3.3 (0.8) mmol/L HDL-C: 1.3 (0.3) mmol/L TG: 1.4 (1.06, 1.91)* mmol/L ApoB: Not reported	Efficacy: TC, LDL-C, HDL-C, TG AE: Yes
Hu 2021	China, mainland	Institutional	Not registered	Purified berberine	500 mg	Three times daily	24 w	128	Type 2 diabetes mellitus and NAFLD	43.2 (8.1)	42.9 (6.2)	43.33	48.28	56.67	51.71	Asian (Chinese)	25.5 (1.3)	25.3 (1.5)	TC: 5.1 (0.8) mmol/L LDL-C: 3.9 (0.9) mmol/L HDL-C: 1.0 (0.9, 1.1)* TG: 3.0 (0.8) mmol/L ApoB: Not reported	TC: 5.0 (0.8) mmol/L LDL-C: 3.8 (0.9) mmol/L HDL-C: 1.1 (0.2) mmol/L TG: 3.0 (0.8) mmol/L ApoB: Not reported	Efficacy:TC, LDL-C, HDL-C, TG AE: Not reported
Ming 2021	China, mainland	Government	ClinicalTrials.gov NCT03330184	Berberine (Northeast Pharmaceutical Group Shenyang First Pharmaceutical Co., Ltd.)	500 mg	Twice daily	16 w	150	Impaired glucose tolerance or type 2 diabetes mellitus and no use of oral antidiabetic drugs	53.3 (9.9)	52.7 (9.4)	53.06	45.45	46.94	54.55	Asian (Chinese)	25.1 (2.7)	25.0 (2.8)	TC: 5.0 (1.2) mmol/L LDL-C: 3.0 (0.9) mmol/L HDL-C: 1.2 (0.3) mmol/L TG: 2.1 (1.50, 2.61)* mmol/L ApoB: Not reported	TC: 4.7 (0.9) mmol/L LDL-C: 2.8 (0.8) mmol/L HDL-C: 1.2 (0.3) mmol/L TG: 1.8 (1.20, 2.35)* mmol/L ApoB: Not reported	Efficacy: TC, LDL-C, HDL-C, TG AE: Yes
Zhao 2021	Hong Kong	Government	ClinicalTrials.gov NCT03770325	Purified berberine	500 mg	Twice daily	12 w	84	Healthy men with dyslipidemia (TG > 1.7 mmol/L, TC > 5.2 mmol/L, or LDL-C > 2.6 mmol/L)	49.5 (11.1)	44.8 (13.5)	0	0	100	100	Asian (Chinese)	26.1 (3.8)	26.3 (3.7)	TC: 5.4 (0.9) mmol/L LDL-C: 3.3 (0.8) mmol/L HDL-C: 1.2 (0.3) mmol/L TG: 1.9 (0.8) mmol/L ApoB: Not reported	TC: 5.5 (1.1) mmol/L LDL-C: 3.5 (1.0) mmol/L HDL-C: 1.2 (0.4) mmol/L TG: 1.8 (1.3) mmol/L ApoB: Not reported	Efficacy: TC, LDL-C, HDL-C, TG AE: Yes
Abbreviations: AE, adverse events; ApoB, apolipoprotein B; BMI, body mass index; HDL-C, high-density lipoprotein cholesterol; IQR, interquartile range; LDL-C, low-density lipoprotein cholesterol; NAFLD, nonalcoholic fatty liver disease; PCOS, polycystic ovary syndrome;TC, total cholesterol; TG, triglycerides; w, weeks. ¹Values for baseline characteristics are mean (SD) or unless shown otherwise. …
