## Supplementary File 1 for "Overall and sex-specific effect of berberine for dyslipidemia: systematic review and meta-analysis of placebo-controlled trials"

### Sheet: EMBASE
Database	Embase Classic+Embase
Coverage	1947 to December 10, 2021
Platform	Ovid
#	Search term	Results
1	exp berberine/	8238
2	berberine/ or berbine derivative/	8347
3	exp berberine alkaloids/	961
4	huangliansu.tw.	2
5	berberinum.tw.	1
6	barberry.tw.	223
7	berberis vulgaris.tw.	272
8	exp coptidis rhizoma/	1193
9	exp coptis chinensis/	453
10	exp berberis/	1075
11	exp Dyslipidemias/	82475
12	exp hyperlipidemia/	179666
13	(hyperlipid* or hypercholesterol*).tw.	104812
14	(hyperlip?emia* or hypercholester?emia*).tw.	5277
15	triglycerid*.tw.	177402
16	hypertriglycerid?emia*.tw.	20386
17	hyperlipoprotein?emia*.tw.	5881
18	exp cholesterol blood level/ or exp cholesterol level/	153823
19	exp total cholesterol level/	16186
20	exp cholesterol/	363583
21	exp low density lipoprotein cholesterol/ or exp low density lipoprotein/	185672
22	exp high density lipoprotein cholesterol/ or exp high density lipoprotein/	173775
23	exp triacylglycerol/	230262
24	LDL.tw.	124975
25	HDL.tw.	109352
26	exp apolipoproteins B/	26321
27	or/1-10	10607
28	or/11-26	740756
29	27 and 28	1012
30	27 not ((exp animal/ or nonhuman/) not exp human/)	6375
31	random:.tw. or placebo:.mp. or double-blind:.tw.	2020312
32	30 and 31	452

### Sheet: MEDLINE
Database	Ovid MEDLINE(R) and Epub Ahead of Print, In-Process, In-Data-Review & Other Non-Indexed Citations and Daily
Coverage	1946 to December 10, 2021
Platform	Ovid
#	Search term	Results
1	exp berberine/	3566
2	berberine/ or berbine derivative/	3566
3	exp berberine alkaloids/	4767
4	huangliansu.tw.	2
5	berberinum.tw.	0
6	barberry.tw.	166
7	berberis vulgaris.tw.	166
8	exp berberis/	325
9	exp Dyslipidemias/	83457
10	exp hyperlipidemia/	68345
11	(hyperlipid* or hypercholesterol*).tw.	66853
12	(hyperlip?emia* or hypercholester?emia*).tw.	3180
13	triglycerid*.tw.	120791
14	hypertriglycerid?emia*.tw.	13810
15	hyperlipoprotein?emia*.tw.	4344
16	exp Cholesterol/	165890
17	exp low density lipoprotein cholesterol/ or exp low density lipoprotein/	56324
18	exp high density lipoprotein cholesterol/ or exp high density lipoprotein/	45502
19	exp triacylglycerol/	80166
20	LDL.tw.	81100
21	HDL.tw.	69488
22	exp apolipoproteins B/	10703
23	or/1-8	5177
24	or/9-22	389062
25	23 and 24	323
26	exp animals/ not humans.sh.	4923906
27	25 not 26	205
28	random:.tw. or placebo:.mp. or double-blind:.tw.	1384242
29	27 and 28	53
32	exp berberis/	325
33	exp Dyslipidemias/	83457
34	exp hyperlipidemia/	68345
35	(hyperlipid* or hypercholesterol*).tw.	66853
36	(hyperlip?emia* or hypercholester?emia*).tw.	3180
37	triglycerid*.tw.	120791
38	hypertriglycerid?emia*.tw.	13810
39	hyperlipoprotein?emia*.tw.	4344
40	exp cholesterol blood level/ or exp cholesterol level/	0
41	exp low density lipoprotein cholesterol/ or exp low density lipoprotein/	56324
42	exp high density lipoprotein cholesterol/ or exp high density lipoprotein/	45502
43	exp triacylglycerol/	80166
44	LDL.tw.	81100
45	HDL.tw.	69488
46	exp apolipoproteins B/	10703
47	or/25-32	5177
48	or/33-46	317035
49	47 and 48	307
50	exp animals/ not humans.sh.	4923906
51	49 not 50	194
52	random:.tw. or placebo:.mp. or double-blind:.tw.	1384242
53	51 and 52	53

### Sheet: ICTRP
Database	International Clinical Trials Registry Platform
Coverage	Inception until December 14, 2021
Platform	Advanced search page
#	Search term	Field	Without synonyms
	Dyslipidemia OR Hypercholesterolemia OR Hyperlipidemia OR High cholesterol OR Elevated Cholesterol OR Hypercholesteremia OR high blood cholesterol level	Condition	Not checked
AND	Berberine OR Barberry OR Berberis	Intervention	Not checked

### Sheet: ClinicalTrials.gov
Database	ClinicalTrials.gov
Coverage	Inception until December 14, 2021
Platform	Advanced search
#	Search term	Field	Results
1	Interventional studies	Study Type	NA
2	Berberine OR Berberine hydrochloride OR Berberine Sulfate	Intervention/treatment	NA
3	Dyslipidemia OR Hypercholesterolemia OR Hyperlipidemia OR High cholesterol OR Elevated Cholesterol OR Hypercholesteremia OR high blood cholesterol level	Condition or disease	NA
			11

### Sheet: WanFang
Database	WanFang
Coverage	Inception until December 15, 2021
Platform	WanFang Data
#	Search term	Field	Results
	全部:(“黄连素”) or 全部:(“黄连”) or 全部:(“小檗碱”) or 全部:(“盐酸小檗碱”) or 全部:(“盐酸黄连素”) or 全部:(“小蘖碱”) or 全部:(“小檗硷”)	Journal article	NA
AND	全部:(“血脂”) or 全部:(“高脂血症”) or 全部:(“甘油三酯”) or 全部:(“胆固醇”) or 全部:(“高密度胆固醇”) or 全部:(“低密度胆固醇”) or 全部:(“HDL”) or 全部:(“LDL”) or 全部:(“载脂蛋白”) or 全部:(“脂蛋白”)	Journal article	NA
AND	全部:(“安慰剂”) or 全部:(“对照”) or 全部:(“双盲”) or 全部:(“随机”)	Journal article	NA
			571

### Sheet: CNKI
Database	CNKI
Coverage	Inception until December 15, 2021
Platform	CNKI
#	Search term	Field	Results
1	FT = '黄连素' OR FT = '黄连' OR FT = '小檗碱' OR FT = '盐酸小檗碱' OR FT = '盐酸黄连素' OR FT = '小蘖碱' OR FT = '小檗硷'	Journal article	309096
2	FT = '血脂' OR FT = '高脂血症' OR FT = '甘油三酯' OR FT = '胆固醇' OR FT = '高密度胆固醇' OR FT = '低密度胆固醇' OR FT = 'HDL' OR FT = 'LDL' OR FT = '载脂蛋白' OR FT = '脂蛋白'	Journal article	1173355
3	FT = '安慰剂' AND FT = '随机' AND FT = '双盲' AND FT = '对照'	Journal article	52517
4	1 AND 2 AND 3	Journal article	365
