## Supplementary Table 2 for "Overall and sex-specific effect of berberine for dyslipidemia: systematic review and meta-analysis of placebo-controlled trials"

### Sheet: berberine-rob-data
Study ID	Title	Domain 1: Randomization process	Domain 1: Randomization process supporting text	Domain 2: Deviations from the intended intervention (effect of adhering to intervention)	Domain 2: Deviations from the intended intervention (effect of adhering to intervention) supporting text	Domain 3: Missing outcome data	Domain 3: Missing outcome data supporting text	Domain 4: Outcome measurement	Domain 4: Outcome measurement supporting text	Domain 5: Reported result	Domain 5: Reported result supporting text	Overall risk of bias	Overall risk of bias supporting text
Kong 2004	Berberine is a novel cholesterol-lowering drug working through a unique mechanism distinct from statins	Some concerns	1.1 No information, does state they randomly allocated but not clear how this was done. 1.2 Probably no, so clinicians weren't blinded to assignment 1.3 Probably no, the limited baseline differences were similar.	Some concerns	2.1. No information. 2.2 Probably yes 2.3 No information, unclear if they received other interventions. 2.4 No information 2.5 No information 2.6 Probably no, only used a simple t test from baseline.	Low	It appears all patients enrolled also completed the study so no data were missing.	Low	4.1 Probably yes, used standard clinic measurements. 4.2 Probably no, appear to have been measured the same way at the same time. 4.5 Probably no, since it is a laboratory test.	Some concerns	5.1. Probably no, no trial registration and unclear what the intended analysis plan was. 5.2 Probably no, 5.3 Probably yes, they report multiple different ways of analysing the data in the paper (excluding patients with baseline lipid drugs).	Some concerns	It is unclear if allocation was concealed and if the analysis was on a select group of patients. It is also concerning that no patients were lost to follow-up after three months.
Zhang 2008	Treatment of type 2 diabetes and dyslipidemia with the natural plant alkaloid berberine	Low	1.1. Yes, makes sense since four sites. "Randomization was performed centrally and was concealed and stratified in blocks of four". 1.2 Probably yes, but not described in the paper. 1.3 No, baseline differences similar between groups at baseline.	Low	2.1 Probably no, as berberine and placebo were visually identical. 2.2 Probably no, described as a double-blind trial. 2.4 Does not appear to be any non-failures in delivering the intervention. The analysis was intention-to-treat, not those that adhered, but numbers are small so likely not much bias.	Low	3.1 Probably yes, except for those with no follow-up visits, which was higher numerically in the placebo group (5) versus berberine (1).	Low	4.1 No, since many patients will have elevated TG, using direct LDL-C is appropriate. "Serum total cholesterol and triglycerides were measured by enzymatic methods (Beckman Coulter Inc., Fullerton, CA). High-density lipoprotein (HDL)-c and LDL-c were determined by immunoinhibition methods (HDL-c, LDL-c Direct; WakePure Chemical Industries Ltd. GmbH, Neuss, Germany)." 4.2 Probably no, it appears m…	Low	5.1. Probably yes, as the authors describe the study as "designed in accordance with a predetermined statistical analysis plan."	Low	Low risk of bias on all domains.
Deng 2012	The clinical study of berberine in patients with polycystic ovarian syndrome and insulin resistance (Chinese)	Low	1.1 Yes. "Sixty-two PCOS patients with insulin resistance(IR)were randomly divided into two groups". 1.2 Probably yes. 1.3 No, baseline differences were similar.	Low	2.1 No, received matching placebo and procedures were the same. 2.2 No information. 2.3 Yes. Both groups were combined with the same Diane-35 treatment and received the same lifestyle interventions. 2.4&2.5 No. Analyses were performed only in participants who completed the trial.	Low	3.1 Yes. 31/33 (94%) of berberine and 28/29 (97%) of placebo were included in the outcome analysis.	Low	4.1 No. TC and TG were measured using a fully-automated biochemical analyzer. 4.2 No, they followed the same procedures. 4.3 Probably no, because the blood sample was tested directly, outcome assessors did not need to contact participants.	Low	5.1 No information, trial was not pre-registered and no information about a pre-specific analysis plan and when outcomes were unblinded. 5.2&5.3 Probably no, because the outcome indexes were comprehensive and the study had only one time point.	Low	Judged to be low risk of bias on all domains.
Wei 2012	A clinical study on the short-term effect of berberine in comparison to metformin on the metabolic characteristics of women with polycystic ovary syndrome	Low	1.1 Probably yes, Randomization was based on a computer-generated code in blocks of six. 1.2 Probably yes, A copy of the code was stored in a sealed envelope by personnel not involved in the trial. 1.3 No, baseline parameters are very similar amongst the groups.	Some concerns	2.1 Probably yes, since it is unclear if any blinding occurred and some individuals had a bitter taste in their mouth. 2.2 Probably yes, since the presentation of the different tables and the dosing interval for placebo was not consistent. 2.3 Yes, all patients appeared to received the same advice and combined oral contraception.	Low	3.1 Yes, nearly all participants since only 3 in each group were lost to follow-up. Likely no bias induced in the lipid outcome measures because of this.	Low	4.1. Yes, TC, TG, HDLC, and LDLC levels were determined using the electro-chemiluminescent immunoassay method by auto-analyzer (Abbott V51). 4.2 No, measured in same way at same time point.	Low	5.1 Probably yes, although study was not registered and no pre-specified plan was available. 5.2 Probably no, since only a simple complete case analysis. 5.3 Probably No.	Some concerns	Some concerns related to masking the intervention from the investigators. Study does not appear to be blinded.
Derosa 2013	Effects of berberine on lipid profile in subjects with low cardiovascular risk	Low	1.1. Yes. Simple randomization "Randomization was done using a drawing of envelopes containing randomization codes prepared by a statistician." 1.2 Probably yes, although not described in the paper. 1.3 No, baseline characteristics are similar between both groups.	Low	2.1. No, they both received identical capsules with berberine or placebo. 2.2 Probably no, bottles had codes and were not labelled. 2.4 Appears to be no failures. 2.5 Small number of patients 3=berberine and 1=placebo who did not complete study after the initial run in period. This is unlikely to have affected the outcome. 2.6 Not enough information, but appears to be analyzed based on if patient…	Low	3.1. Probably yes, at the 3 month treatment period small number of patients 3=berberine and 1=placebo who did not complete study.	Low	4.1 Probably yes. "TC and Tg levels were determined using fully enzymatic techniques [30,31] on a clinical chemistry analyzer (Hitachi 737; Hitachi, Tokyo, Japan); intra- and interassay CsV were 1.0 and 2.1% for TC measurement, and 0.9 and 2.4% for Tg measurement, respectively. HDL-C level was measured after precipitation of plasma apolipoprotein B (apoB)-containing lipoproteins with phosphotungs…	Low	5.1 Probably yes. No pre-specified protocol described, but seems to be researcher experienced in clinical trials. 5.2 and 5.3 Probably no, since the analyses appear restricted to the available data at each time point and the definitions have not changed.	Low	All domains were judged to be at low risk.
Perez-Rubio 2013	Effect of berberine administration on metabolic syndrome, insulin sensitivity, and insulin secretion	Low	1.1. Yes, "simple random allocation using a random number list". 1.2 Probably yes, although not specifically described in the paper. 1.3 No, similar baseline differences for reported variables.	Low	2.1 Probably no, since placebo and berberine looked the same. 2.2 Probably no, described as double-blind study. 2.4 Small study and appears both interventions were implemented as intended with full adherence. No non-adherence or drop-outs reported after randomization.	Low	3.1. Yes, all data were available for 24 allocated patients.	Low	4.1 Yes, measured appropriately. Triglycerides and HDL-C were measured enzymatically. In particular, HDL-C was assessed after selective precipitation of non-HDL fractions. Determinations were performed with commercially available equipment (Vitros, Ortho-Clinical Diagnostics, Johnson & Johnson Co., Rochester, NY) with an intra- and interassay coefficient of variation of < 2%. 4.2 Probably no, mea…	Low	5.1. Probably no, but analysis was very simple comparing baseline measurements and at one time point.	Low	Low risk of bias on all domains.
An 2014	The use of berberine for women with polycystic ovary syndrome undergoing IVF treatment	Low	1.1 Probably yes, "Randomization was based on a computer-generated code in blocks of six. The randomization process was carried out by the clinical trial office in the pharmacy department and blinded to patients and investigators." 1.2 Yes, "The randomization process was carried out by the clinical trial office in the pharmacy department and blinded to patients and investigators." 1.3 No, baselin…	Low	2.1, No, received matching placebo and procedures were the same. 2.2. Probably no, investigators were masked to delivery of intervention and allocation. Interventions appear to be similarly applied and analysis was performed on those who adhered to the intervention and did not withdraw from the study.	Low	3.1, Yes, after randomization 44/50 (88%) of berberine and 43/50 (86%) of placebo were included in the lipid outcome analysis.	Low	4.1 Yes, total cholesterol, triglycerides, high-density lipoprotein cholesterol (HDL-C) and low-density lipoprotein cholesterol (LDL-C), were determined using the electro-chemiluminescent immunoassay method by auto-analyser (Abbott V51). 4.2, Probably no, they followed same procedures. 4.3. Probably no, since outcomes did not need separate assessment.	Low	5.1. No information, trial was not pre-registered and no information about a pre-specific analysis plan and when outcomes were unblinded. 5.2. and 5.3 likely not selected since very straight forward analysis of the complete cases at a single follow-up time point.	Low	Judged to be low risk of bias on all domains.
An 2014	The use of berberine for women with polycystic ovary syndrome undergoing IVF treatment	Low		Low		Low		Low		Low		Low
Li 2016	The influence of berberine hydrochloride on glucolipid metabolism of patients with schizophrenia (Chinese)	Low	1.1 Yes. "Randomized double blind and placebo controlled method was used to select 68 patients with schizophrenia treated by olanzapine as the subjects" 1.2 Probably yes. 1.3 No. "There was no statistically significant difference between the placebo and berberine hydrochloride groups in terms of gender, age, years of education, disease duration, body mass index (BMI) and waist circumference (P > …	Low	2.1 No. received matching placebo and procedures were the same. 2.2 No. "The placebo, as well as the drug, were post-treated using capsules, which were 1 capsule/session at the time of administration to ensure double-blind" 2.4&2.5 No. The patients could not switch to another group during the study period and analyses were performed only in participants who completed the trial.	Low	3.1 Yes. 31/34 (91%) of berberine and 32/34 (94%) of placebo were included in the outcome analysis.	Low	4.1 No. "Plasma TC, high-density lipoprotein(HDL-c), LDL-c, TG, FPG, and HbA1c; serum apolipoprotein A (ApoA), apolipoprotein B (ApoB), lipoprotein A (LPA), fasting insulin(FINS) and prolactin (PRL) were detected in the laboratory (Roche cobas Canon) " 4.2 No, they followed the same procedures. 4.3 Probably no, because the blood sample was tested directly, outcome assessors did not need to contac…	Low	5.1 No information, trial was not pre-registered and no information about a pre-specific analysis plan and when outcomes were unblinded. 5.2&5.3 Probably no, because almost all indexes of glucolipid metabolism were reported and the study had only one time point.	Low	Judged to be low risk of bias on all domains.
Wang 2016	Therapeutic effects of berberine capsule on patients with mild hyperlipidemia (Chinese)	Low	1.1 Yes. "97 patients were randomly assigned to the berberine group and the placebo group". 1.2 Yes. 1.3 No, baseline differences were similar.	Some concerns	2.1 No, received matching placebo and procedures were the same. 2.2 No, "Randomization codes were provided by the staff of the Statistics Section according to the random number method, and blinded bases were stored in the computer to ensure a double-blind study of both physicians and patients." 2.3 Yes. Both groups received the same lifestyle interventions. 2.4&2.5 NI. 2.6 Yes. ITT analysis was p…	Low	3.1 Yes. 44/49 (89.80%) of berberine and 45/48 (93.75%) of placebo were included in the outcome analysis.	Low	4.1 No. TC, TG, LDL-C and HDL-C were measured using a fully-automated biochemical analyzer. 4.2 No, they followed the same procedures. 4.3 Probably no, because the blood sample was tested directly, outcome assessors did not need to contact participants, and outcomes were measured by automated biochemical analyzer.	Low	5.1 No information, trial was not pre-registered and no information about a pre-specific analysis plan and when outcomes were unblinded. 5.2&5.3 Probably no, this study reported multiple outcomes which were measured by the same procedures and reported all results of six months	Some concerns	The study is judged to raise some concerns in one domain for this result, but not to be at high risk of bias for any domain.
Zhang 2016	Effect of berberine on symptoms and glycolipid metabolism in schizophrenia patients treated with risperidone (Chinese)	Low	1.1 Yes."This study was a randomized placebo-controlled trial in which 64 subjects were divided into study and control groups using a completely randomized design method." 1.2 Probably yes. 1.3 No. "There were no statistically significant differences between the two groups in terms of gender, age, education, duration of disease, and dose of medication, and the two groups were comparable."	High	2.1 No, received matching placebo and procedures were the same. 2.2 No information. 2.3 Probably no. "Patients maintained their original risperidone treatment dose during the study.", which differs for each individual. 2.4&2.5 No. Analyses were performed only in participants who completed the trial. 2.6 No.	Low	3.1 Yes. 31/34 (91%) of berberine and 33/35 (94%) of placebo were included in the outcome analysis	Low	4.1 No. Laboratory indexes were measured using standard methods, such as total cholesterol measured by the Oxidase method. 4.2 No, they followed the same procedures. 4.3 Probably no. "The above laboratory indexes have been measured with the assistance of the Laboratory Department of Tianjin Mental Health Center".	Low	5.1 No information, trial was not pre-registered and no information about a pre-specific analysis plan and when outcomes were unblinded. 5.2&5.3 Probably no. Because the results include common indexes of glucolipid metabolism, there was no selective reporting. And the study had only one time point.	High	The study is judged to be at high risk of bias in at least one domain for this result.
Zhu 2016	Effects of berberine combined with ethinylestradiol cyproterone acetate in the treatment of obese women with polycystic ovary syndrome (Chinese)	Low	1.1 Yes. "The random number table method was used to divide two groups of 25 cases each. " 1.2 Probably yes. 1.3 No. " The difference in general information between the two groups was not statistically significant (P > 0.05), and the two groups were comparable. "	Low	2.1 No, received matching placebo and procedures were the same. 2.2 No information. 2.3 Yes. "Placebo was used instead of BBR, and the rest of the treatment was the same as the observation group. Patients in both groups had lifestyle interventions."	Low	3.1 Yes. All participants randomized completed the trials, and were included in the outcome analysis.	Low	4.1 No. "Fasting blood glucose (FPG), cholesterol (TC), and triglycerides (TG) were measured using an automated biochemical detecter." 4.2 No, they followed the same procedures. 4.3 Probably no. Because the blood sample was tested directly, outcome assessors did not need to contact participants. And outcomes were measured by a fully-automatic detector, excluding human interference.	Low	5.1 No information, trial was not pre-registered and no information about a pre-specific analysis plan and when outcomes were unblinded. 5.2&5.3 Probably no, because the outcome indexes were comprehensive ("Before and after treatment, the body mass index (BMI), waist hip ratio (WHR), follicle -stimulating hormone (FSH), luteinizing hormone (LH), testosterone (T), fasting blood glucose ( FPG ), fa…	Low	Judged to be low risk of bias on all domains.
Rashidi 2018	The effects of active ingredients of barberry root (Berberine) on glycemic control and insulin resistance in type 2 diabetic patients	Low	1.1 Probably yes, block randomized (4 blocks) to both groups. 1.2 Yes, since only study pharmacist was aware and delivered drugs to project manager who was unaware of treatment allocation. 1.3 Probably no, other than sex the baseline lipids were similar between groups.	Low	2.1. Probably no, since the placebo and active berberine were similar. 2.2 Probably no 2.5 Non-adherence for only a total of three people so unlikely to bias study. 2.6 Probably yes, seems it was a per-protocol analysis of those who completed the study.	Low	3.1 Yes, only 3 people did not adhere to protocol.	Low	4.1. Probably yes, although not described the methods for lipid measurement should be relatively standardized. 4.2 No, measured at the same time point.	Low	5.1 No information, although analysis was very simple so likely to cause any significant bias.	Low	Low risk on all domains. Although all trial aspects are not reported, the trials seems to be at low risk of bias overall.
Zhang 2020	Gut microbiome-related effects of berberine and probiotics on type 2 diabetes (the PREMOTE study)	Low	1.1 Yes, randomization procedure was stratified by age group and utilized a block size of eight, and the random numbers were generated by utilizing a validated interactive Web-based Response System, which was maintained by an independent data manager. 1.2 Yes, web-based system separated from investigators 1.3, Probably no, somewhat different values for baseline total cholesterol, but could be cha…	Low	2.1 Probably no, taking a placebo or active drug that presumably appeared the same. 2.2 No, masked from the intervention assignment and only on final outcome measurement took place. 2.6 Probably yes, the main analysis was according to ITT based on complete case analysis, so in fact closer to a per protocol analysis since needed to adhere and complete the study.	Low	3.1 Probably yes, since since similar rates of exclusion after randomization in both groups (8 excluded in berbine, 6 in placebo).	Low	4.1 Probably yes, although not described in the published report. 4.2 Probably no, measured at same time point.	Low	5.1 Probably yes, although the protocol is not actually available with the publication. The trial was registered before patient recruitment began.	Low	Low risk on all domains, good reporting of study, although raw data doesn't include the clinical results only the metabolomic data.
Hu 2021	Effect of berberine combined with metformin on body fat distribution and liver fat content in type 2 diabetic patients with NAFLD (Chinese)	Low	1.1 Yes. "The random number table method was used to divide the observation and control groups." 1.2 Probably yes, but it was not reported in the paper. 1.3 No, baseline differences were similar.	Low	2.1 No, received matching placebo and procedures were the same. 2.2 No information. 2.3 Yes, both groups were combined with the same Met treatment and received the same lifestyle interventions. 2.4&2.5 No. Analyses were performed only in participants who completed the trial.	Low	3.1 Yes. 60/66 (91%) of berberine and 58/62 (93%) of placebo were included in the outcome analysis.	Low	4.1 Probably no, the method of measuring the outcome was appropriate, but it has no related description. 4.2 No, they followed the same procedures. 4.3 Probably no, because the blood sample was tested directly, there was no need to contact participants.	Low	5.1 No information, trial was not pre-registered and no information about a pre-specific analysis plan and when outcomes were unblinded. 5.2&5.3 Probably no, because the outcome measurements of glycolipid metabolism were comprehensive and the study had only one time point.	Low	Judged to be low risk of bias on all domains.
Ming 2021	Effectiveness and safety of Bifidobacterium and berberine in human hyperglycemia and their regulatory effect on the gut microbiota: a multi-center, double-blind, randomized, parallel-controlled study	Low	1.1 Yes, participants were block randomized by centre, SAS used to generate random code list. 1.2 Yes, identical kits were mailed to each site and matched to the randomization number. 1.3 No, baseline characteristics are broadly similar exept for total cholesterol, which is higher in berberine group.	Low	2.1 No, they received double-dummy intervention and placebo was produced to same appearance by the same company. 2.2 No, kits mailed out from central office to individual sites. 2.6 yes a per-protocol analysis was used.	Low	3.1 Yes, used week 4 values and Carrying Forward (last observation carried forward, LOCF) will be used for sensitivity analysis of each validity analysis. 3.2 No, both the ITT and per-protocol results are very similar.	Low	4.1. Probably yes, although the detailed methods for lipid measurement do not appear to be reported. They were performed locally at each center and should be standardized. 4.2 Probably no, measured in similar way at same time.	Low	5.1. Probably yes, study run by CRO and protocol was published in advance of the paper. Primary analysis population will undergo at least one trial drug treatment and have at least one followup record comprising a full analysis set, an intention-to-treat (ITT) basis. All support analyses will be based on per-protocol sets (PPSs), and the security endpoint analysis will be based on a safety set (S…	Low	Low risk on all domains.
Zhao 2021	Effect of berberine on cardiovascular disease risk factors: a mechanistic randomized controlled trial	Low	1.1 Yes, Simple randomization was computer generated 1:1 ratio. 1.2 Yes, allocation was concealed with the assignment concealed in identical opaque envelopes by a statistician, with allocation only known to this individual. 1.3 Probably no	Low	2.1 No, blinded and product was matching placebo. 2.3 No. 2.4, No, 2.5, probably no, appears those assigned also adhered to intervention.	Low	3.1 Yes, only 2/42 (5%) lost to follow-up in each group.	Low	4.1 Probably yes, Hitachi automated analyzer for lipids. 4.2 No, used a standard laboratory method for both groups. Investigators were also masked to treatment assignment.	Low	5.1 Probably yes, but no pre-specified plan described in publication. 5.2 and 5.3, Probably no since analysis was straightforward on complete cases who adhered to study protocol	Low	No risk of bias identified in any of the domains and numeric baseline and outcomes values appear consistent with the sample size of the trial.
